# Assessment of an AI-based triage and notification system in detecting clinical signs of retinal diseases

**DOI:** 10.1101/2022.03.04.22270834

**Authors:** Manisha Agarwal, Ankita Shrivastav, Vikram Koundanya, Tanya Jain, Prashant Katre, Shibjash Dutt, Ritobroto Maitra

**Author notes:** Corresponding Author: Dr Ankita Shrivastav, Address : Radical Health-Tech Private Limited, 6, Babur, Old Fort, Saket, Saket District Centre, New Delhi – 110017. Funding Information - None. Commercial Relationship Disclosures - None.

## Abstract

**Purpose:** This study evaluates the performance of an artificial intelligence based triage and notification system that analyzes fundus photographs for nine signs: cotton wool spots, dot & blot hemorrhages, drusens, flame shaped hemorrhages, glaucomatous disc, hard exudates, retinal neovascularization, preretinal hemorrhage and vascular tortuosity. These signs may be present in multiple retinal diseases.

**Methods:** In a blinded and adjudicated study, a set of 3484 photographs of unique eyes from 3305 patients, from 15 fundus cameras, were graded by retina specialists, and the results compared with an AI-based system.

**Results:** The AI performed at a mean sensitivity of 90.19% and a mean specificity of 88.38% across all signs. The best performance was in detecting glaucomatous disc with a sensitivity of 94.65% and a specificity of 95.36%. The worst performance for sensitivity was for detecting vascular tortuosity at 85.06% and that for specificity was for detecting drusens 85.21%.

**Conclusion:** The AI-based system performs at acceptable sensitivity and specificity levels in comparison to retina specialists in a large sample pooled across 15 fundus cameras for 9 different clinical signs.
