## Supplementary Table 3 for "Assessment of an AI-based triage and notification system in detecting clinical signs of retinal diseases"

### Sheet: Sheet1
Sign (Metric) / Estimated at Prevalence	@ 5% Prv.	@ 10% Prv.	@ 15% Prv.	@ 20% Prv.	@ 25% Prv.	@ 30% Prv.	@ 35% Prv.	@ 40% Prv.
Drusens (PPV)	0.2447	0.4062	0.5207	0.6062	0.6724	0.7252	0.7683	0.8041
Drusens (NPV)	0.9945	0.9885	0.9818	0.9744	0.9661	0.9569	0.9464	0.9345
Preretinal Hemorrhages (PPV)	0.3323	0.5123	0.6253	0.7027	0.7591	0.8021	0.8358	0.8631
Preretinal Hemorrhages (NPV)	0.9937	0.9867	0.979	0.9706	0.9611	0.9506	0.9387	0.8995
Dot and Blot Hemorrhages (PPV)	0.2489	0.4116	0.5263	0.6115	0.6773	0.7296	0.7722	0.8076
Dot and Blot Hemorrhages (NPV)	0.9957	0.9909	0.9857	0.9798	0.9733	0.9659	0.9575	0.948
Cotton Wool Spots (PPV)	0.3078	0.4843	0.5986	0.6787	0.738	0.7836	0.8198	0.8493
Cotton Wool Spots (NPV)	0.9947	0.989	0.9826	0.9755	0.9676	0.9588	0.9488	0.9373
Hard Exudates (PPV)	0.3066	0.4828	0.5972	0.6775	0.7369	0.7827	0.819	0.8485
Hard Exudates (NPV)	0.9942	0.9878	0.9807	0.9729	0.9642	0.9545	0.9435	0.9309
Flame Hemorrhages (PPV)	0.2517	0.4152	0.53	0.615	0.6805	0.7325	0.7748	0.8099
Flame Hemorrhages (NPV)	0.9927	0.9848	0.9761	0.9665	0.9558	0.9438	0.9304	0.9153
Glaucomatous Disc (PPV)	0.5179	0.694	0.7827	0.8362	0.8719	0.8974	0.9166	0.9316
Glaucomatous Disc (NPV)	0.9971	0.9938	0.9902	0.9862	0.9816	0.9765	0.9707	0.9508
Neovascularization (PPV)	0.2734	0.4427	0.5578	0.6412	0.7044	0.7539	0.7938	0.8266
Neovascularization (NPV)	0.9939	0.9872	0.9799	0.9717	0.9626	0.9525	0.941	0.9279
Vascular Tortuosity (PPV)	0.2539	0.4181	0.5329	0.6178	0.6831	0.7348	0.7769	0.8117
Vascular Tortuosity (NPV)	0.991	0.9812	0.9705	0.9588	0.9458	0.9313	0.9152	0.8971
Prv. = Prevalence
